# Exposure to heavy metals *in utero* and autism spectrum disorder at age 3: A meta-analysis of two longitudinal cohorts of siblings of children with autism

**DOI:** 10.1101/2023.11.21.23298827

**Authors:** John F. Dou, Rebecca J. Schmidt, Heather E. Volk, Manon M. Nitta, Jason I. Feinberg, Craig J. Newschaffer, Lisa A. Croen, Irva Hertz-Picciotto, M. Daniele Fallin, Kelly M. Bakulski

**Affiliations:** University of Michigan, Ann Arbor, Michigan, USA; University of California Davis, Davis, California, USA; Johns Hopkins University, Baltimore, Maryland, USA; Penn State University, State College, PA, USA; Division of Research, Kaiser Permanente Northern California, Oakland, CA, USA; Rollins School of Public Health, Emory University, Atlanta, GA, USA

**Keywords:** Metals exposure, autism spectrum disorder, pregnancy cohort, epidemiology, cadmium

## Abstract

**Background:** Autism spectrum disorder (ASD) is a prevalent and heterogeneous neurodevelopmental disorder. Risk is attributed to genetic and prenatal environmental factors, though the environmental agents are incompletely characterized.

**Methods:** In Early Autism Risk Longitudinal Investigation (EARLI) and Markers of Autism Risk in Babies Learning Early Signs (MARBLES), two pregnancy cohorts of siblings of children with ASD, maternal urinary metals concentrations at two time points during pregnancy were measured using inductively coupled plasma mass spectrometry. At age three, clinicians assessed ASD with DSM-5 criteria. Using multivariable log binomial regression, we examined each metal for association with ASD status, adjusting for gestational age at urine sampling, child sex, maternal age, and maternal education, and meta-analyzed across the two cohorts.

**Results:** In EARLI (n=170) 17.6% of children were diagnosed with ASD, and an additional 43.5% were classified as having other non-neurotypical development (Non-TD). In MARBLES (n=156), 22.7% were diagnosed with ASD, while an additional 11.5% had Non-TD. In earlier pregnancy metals measures, having cadmium concentration over the level of detection was associated with 1.78 (1.19, 2.67) times higher risk of ASD, and 1.43 (1.06, 1.92) times higher risk of Non-TD. A doubling of early pregnancy cesium concentration was marginally associated with 1.81 (0.95, 3.42) times higher risk of ASD, and 1.58 (0.95, 2.63) times higher risk of Non-TD.

**Conclusion:** Exposure *in utero* to elevated levels of cadmium and cesium, as measured in maternal urine collected during pregnancy, was associated with increased risk of developing ASD.
