## Supplemental Table 1 for "Exposure to heavy metals *in utero* and autism spectrum disorder at age 3: A meta-analysis of two longitudinal cohorts of siblings of children with autism"

Analyte.Code	cohort	LOD	Time	n	above_lod	pct_over_LOD
Antimony	EARLI	0.04	early	41	27	65.9
Antimony	EARLI	0.04	late	42	23	54.8
Antimony	EARLI	0.08	early	132	21	15.9
Antimony	EARLI	0.08	late	130	20	15.4
Antimony	MARBLES	0.04	early	9	4	44.4
Antimony	MARBLES	0.04	late	27	8	29.6
Antimony	MARBLES	0.08	early	158	23	14.6
Antimony	MARBLES	0.08	late	211	29	13.7
Arsenic	EARLI	0.3	early	40	40	100
Arsenic	EARLI	0.3	late	41	41	100
Arsenic	EARLI	0.6	early	132	131	99.2
Arsenic	EARLI	0.6	late	131	131	100
Arsenic	EARLI	3	early	1	1	100
Arsenic	MARBLES	0.3	early	23	23	100
Arsenic	MARBLES	0.3	late	49	49	100
Arsenic	MARBLES	0.6	early	144	144	100
Arsenic	MARBLES	0.6	late	189	188	99.5
Barium	EARLI	0.1	early	41	41	100
Barium	EARLI	0.1	late	42	38	90.5
Barium	EARLI	0.2	early	132	130	98.5
Barium	EARLI	0.2	late	130	128	98.5
Barium	MARBLES	0.1	early	9	9	100
Barium	MARBLES	0.1	late	27	27	100
Barium	MARBLES	0.2	early	158	155	98.1
Barium	MARBLES	0.2	late	211	210	99.5
Beryllium	EARLI	0.04	early	41	3	7.3
Beryllium	EARLI	0.04	late	42	5	11.9
Beryllium	EARLI	0.08	early	132	18	13.6
Beryllium	EARLI	0.08	late	130	12	9.2
Beryllium	MARBLES	0.04	early	9	0	0
Beryllium	MARBLES	0.04	late	27	4	14.8
Beryllium	MARBLES	0.08	early	158	7	4.4
Beryllium	MARBLES	0.08	late	211	7	3.3
Cadmium	EARLI	0.06	early	41	26	63.4
Cadmium	EARLI	0.06	late	41	27	65.9
Cadmium	EARLI	0.12	early	132	68	51.5
Cadmium	EARLI	0.12	late	131	56	42.7
Cadmium	MARBLES	0.06	early	23	8	34.8
Cadmium	MARBLES	0.06	late	49	9	18.4
Cadmium	MARBLES	0.12	early	144	48	33.3
Cadmium	MARBLES	0.12	late	189	53	28
Cesium	EARLI	0.1	early	41	41	100
Cesium	EARLI	0.1	late	42	41	97.6
Cesium	EARLI	0.2	early	132	132	100
Cesium	EARLI	0.2	late	130	130	100
Cesium	MARBLES	0.1	early	9	9	100
Cesium	MARBLES	0.1	late	27	27	100
Cesium	MARBLES	0.2	early	158	158	100
Cesium	MARBLES	0.2	late	211	211	100
Chromium	EARLI	0.4	early	41	8	19.5
Chromium	EARLI	0.4	late	41	7	17.1
Chromium	EARLI	0.8	early	132	41	31.1
Chromium	EARLI	0.8	late	131	24	18.3
Chromium	MARBLES	0.4	early	23	1	4.3
Chromium	MARBLES	0.4	late	49	4	8.2
Chromium	MARBLES	0.8	early	144	28	19.4
Chromium	MARBLES	0.8	late	189	27	14.3
Cobalt	EARLI	0.05	early	41	41	100
Cobalt	EARLI	0.05	late	42	41	97.6
Cobalt	EARLI	0.1	early	132	132	100
Cobalt	EARLI	0.1	late	130	130	100
Cobalt	MARBLES	0.05	early	9	9	100
Cobalt	MARBLES	0.05	late	27	27	100
Cobalt	MARBLES	0.1	early	158	157	99.4
Cobalt	MARBLES	0.1	late	211	211	100
Copper	EARLI	2.5	early	41	39	95.1
Copper	EARLI	2.5	late	42	41	97.6
Copper	EARLI	5	early	132	119	90.2
Copper	EARLI	5	late	130	123	94.6
Copper	MARBLES	2.5	early	9	9	100
Copper	MARBLES	2.5	late	27	27	100
Copper	MARBLES	5	early	158	133	84.2
Copper	MARBLES	5	late	211	176	83.4
Lead	EARLI	0.1	early	41	24	58.5
Lead	EARLI	0.1	late	42	22	52.4
Lead	EARLI	0.2	early	132	85	64.4
Lead	EARLI	0.2	late	130	86	66.2
Lead	MARBLES	0.1	early	9	2	22.2
Lead	MARBLES	0.1	late	27	8	29.6
Lead	MARBLES	0.2	early	158	67	42.4
Lead	MARBLES	0.2	late	211	90	42.7
Manganese	EARLI	0.08	early	41	30	73.2
Manganese	EARLI	0.08	late	42	21	50
Manganese	EARLI	0.16	early	132	106	80.3
Manganese	EARLI	0.16	late	130	107	82.3
Manganese	MARBLES	0.08	early	9	9	100
Manganese	MARBLES	0.08	late	27	25	92.6
Manganese	MARBLES	0.16	early	158	123	77.8
Manganese	MARBLES	0.16	late	211	147	69.7
Mercury	EARLI	0.05	early	41	37	90.2
Mercury	EARLI	0.05	late	42	35	83.3
Mercury	EARLI	0.1	early	132	119	90.2
Mercury	EARLI	0.1	late	130	111	85.4
Mercury	MARBLES	0.05	early	9	8	88.9
Mercury	MARBLES	0.05	late	27	22	81.5
Mercury	MARBLES	0.1	early	158	119	75.3
Mercury	MARBLES	0.1	late	211	126	59.7
Molybdenum	EARLI	0.3	early	40	40	100
Molybdenum	EARLI	0.3	late	41	41	100
Molybdenum	EARLI	0.6	early	133	133	100
Molybdenum	EARLI	0.6	late	131	131	100
Molybdenum	MARBLES	0.3	early	23	23	100
Molybdenum	MARBLES	0.3	late	49	49	100
Molybdenum	MARBLES	0.6	early	144	144	100
Molybdenum	MARBLES	0.6	late	189	189	100
Nickel	EARLI	0.8	early	41	40	97.6
Nickel	EARLI	0.8	late	42	41	97.6
Nickel	EARLI	1.6	early	132	105	79.5
Nickel	EARLI	1.6	late	130	112	86.2
Nickel	MARBLES	0.8	early	9	9	100
Nickel	MARBLES	0.8	late	27	27	100
Nickel	MARBLES	1.6	early	158	152	96.2
Nickel	MARBLES	1.6	late	211	197	93.4
Platinum	EARLI	0.05	early	41	3	7.3
Platinum	EARLI	0.05	late	42	1	2.4
Platinum	EARLI	0.1	early	132	2	1.5
Platinum	EARLI	0.1	late	130	2	1.5
Platinum	MARBLES	0.05	early	9	1	11.1
Platinum	MARBLES	0.05	late	27	1	3.7
Platinum	MARBLES	0.1	early	158	2	1.3
Platinum	MARBLES	0.1	late	211	0	0
Selenium	EARLI	2	early	41	41	100
Selenium	EARLI	2	late	41	41	100
Selenium	EARLI	4	early	132	132	100
Selenium	EARLI	4	late	131	131	100
Selenium	MARBLES	2	early	23	23	100
Selenium	MARBLES	2	late	49	49	100
Selenium	MARBLES	4	early	144	144	100
Selenium	MARBLES	4	late	189	189	100
Thallium	EARLI	0.02	early	41	41	100
Thallium	EARLI	0.02	late	42	40	95.2
Thallium	EARLI	0.04	early	132	129	97.7
Thallium	EARLI	0.04	late	130	127	97.7
Thallium	MARBLES	0.02	early	9	9	100
Thallium	MARBLES	0.02	late	27	25	92.6
Thallium	MARBLES	0.04	early	158	150	94.9
Thallium	MARBLES	0.04	late	211	195	92.4
Tin	EARLI	0.1	early	41	38	92.7
Tin	EARLI	0.1	late	42	29	69
Tin	EARLI	0.2	early	132	98	74.2
Tin	EARLI	0.2	late	130	94	72.3
Tin	MARBLES	0.1	early	9	7	77.8
Tin	MARBLES	0.1	late	27	26	96.3
Tin	MARBLES	0.2	early	158	122	77.2
Tin	MARBLES	0.2	late	211	146	69.2
Tungsten	EARLI	0.2	early	41	13	31.7
Tungsten	EARLI	0.2	late	42	6	14.3
Tungsten	EARLI	0.4	early	132	5	3.8
Tungsten	EARLI	0.4	late	130	4	3.1
Tungsten	MARBLES	0.2	early	9	4	44.4
Tungsten	MARBLES	0.2	late	27	9	33.3
Tungsten	MARBLES	0.4	early	158	19	12
Tungsten	MARBLES	0.4	late	211	18	8.5
Uranium	EARLI	0.01	early	41	7	17.1
Uranium	EARLI	0.01	late	42	8	19
Uranium	EARLI	0.02	early	132	3	2.3
Uranium	EARLI	0.02	late	130	4	3.1
Uranium	MARBLES	0.01	early	9	1	11.1
Uranium	MARBLES	0.01	late	27	4	14.8
Uranium	MARBLES	0.02	early	158	15	9.5
Uranium	MARBLES	0.02	late	211	23	10.9
Vanadium	EARLI	0.6	early	41	4	9.8
Vanadium	EARLI	0.6	late	41	11	26.8
Vanadium	EARLI	1.2	early	132	2	1.5
Vanadium	EARLI	1.2	late	131	1	0.8
Vanadium	MARBLES	0.6	early	23	2	8.7
Vanadium	MARBLES	0.6	late	49	2	4.1
Vanadium	MARBLES	1.2	early	144	4	2.8
Vanadium	MARBLES	1.2	late	189	4	2.1
Zinc	EARLI	2	early	41	41	100
Zinc	EARLI	2	late	42	41	97.6
Zinc	EARLI	4	early	132	132	100
Zinc	EARLI	4	late	130	130	100
Zinc	MARBLES	2	early	9	9	100
Zinc	MARBLES	2	late	27	27	100
Zinc	MARBLES	4	early	158	158	100
Zinc	MARBLES	4	late	211	211	100
